# TNFα-producing CD4^+^ T cells dominate the SARS-CoV-2-specific T cell response in COVID-19 outpatients and are associated with durable antibodies

**DOI:** 10.1101/2022.01.25.22269670

**Authors:** Kattria van der Ploeg, Adam S. Kirosingh, Diego A. M. Mori, Saborni Chakraborty, Zicheng Hu, Benjamin L. Seivers, Karen B. Jacobson, Hector Bonilla, Julie Parsonnet, Jason R. Andrews, Kathleen D. Press, Maureen C. Ty, Daniel R. Ruiz-Betancourt, Lauren de la Parte, Gene S. Tan, Catherine A. Blish, Saki Takahashi, Isabel Rodriguez-Barraquer, Bryan Greenhouse, Upinder Singh, Taia T. Wang, Prasanna Jagannathan

## Abstract

SARS-CoV-2-specific CD4^+^ T cells are likely important in immunity against COVID-19, but our understanding of CD4^+^ longitudinal dynamics following infection and specific features that correlate with the maintenance of neutralizing antibodies remains limited. We characterized SARS-CoV-2-specific CD4^+^ T cells in a longitudinal cohort of 109 COVID-19 outpatients. The quality of the SARS-CoV-2-specific CD4^+^ response shifted from cells producing IFNγ to TNFα^+^ from five days to four months post-enrollment, with IFNγ^-^IL21^-^TNFα^+^ CD4^+^ T cells the predominant population detected at later timepoints. Greater percentages of IFNγ^-^IL21^-^TNFα^+^ CD4^+^ T cells on day 28 correlated with SARS-CoV-2 neutralizing antibodies measured seven months post-infection (ρ=0.4, P=0.01). mRNA vaccination following SARS-CoV-2 infection boosted both IFNγ and TNFα producing, spike protein-specific CD4^+^ T cells. These data suggest that SARS-CoV-2-specific, TNFα-producing CD4^+^ T cells may play an important role in antibody maintenance following COVID-19.
