## Supplemental Table 2 for "TNFα-producing CD4^+^ T cells dominate the SARS-CoV-2-specific T cell response in COVID-19 outpatients and are associated with durable antibodies"

### Sheet: Suppl Table 2_K van der Ploeg e
Supplemental Table 2: plasma proteins significantly associated with IFNgamma-IL21-TNFalpha+ SARS-CoV-2-specific T cells
gene	beta	t	p	type	pAdj
olink_MCP-3_P80098_OID00474	0.048265	11.4182	4.21e-25	olink	7.74e-23
olink_IL6_P05231_OID00947	0.0389873	10.2899	2.59e-21	olink	2.38e-19
olink_EIF4G1_Q04637_OID00976	0.178304	9.11486	1.47e-17	olink	8.58e-16
olink_IL6_P05231_OID00482	0.0375183	9.08157	1.86e-17	olink	8.58e-16
olink_KRT19_P08727_OID00967	0.0401501	8.97464	3.98e-17	olink	1.35e-15
olink_DFFA_O00273_OID01004	0.093151	8.96008	4.42e-17	olink	1.35e-15
olink_CCL3_P10147_OID00532	0.0739456	8.80335	1.33e-16	olink	3.5e-15
olink_LILRB4_Q8NHJ6_OID00965	0.0955255	8.73654	2.12e-16	olink	4.88e-15
olink_CXCL1_P09341_OID00496	0.046538	8.71884	2.4e-16	olink	4.91e-15
olink_DDX58_O95786_OID01018	0.0797564	8.70096	2.72e-16	olink	5e-15
olink_IL8_P10145_OID00471	0.0462058	8.33941	3.27e-15	olink	5.46e-14
olink_HEXIM1_O94992_OID00987	0.063833	8.03897	2.46e-14	olink	3.77e-13
olink_CXCL10_P02778_OID00535	0.0289289	7.91823	5.47e-14	olink	7.74e-13
olink_AREG_P15514_OID01009	0.058185	7.6788	2.61e-13	olink	3.43e-12
olink_PRDX5_P30044_OID00955	0.0872342	7.50789	7.81e-13	olink	9.58e-12
olink_CXCL11_O14625_OID00486	0.0307462	7.21799	4.84e-12	olink	5.56e-11
olink_CKAP4_Q07065_OID00985	0.0859891	7.19434	5.6e-12	olink	6.06e-11
olink_CCL4_P13236_OID00498	0.0673333	7.17119	6.47e-12	olink	6.5e-11
olink_VEGFA_P15692_OID00472	0.121646	7.16002	6.93e-12	olink	6.5e-11
olink_OSM_P13725_OID00494	0.0376441	7.15676	7.07e-12	olink	6.5e-11
olink_MCP-1_P13500_OID00484	0.069685	7.12239	8.74e-12	olink	7.66e-11
GO_Plasma cell surface signature (S3)	0.186286	7.08175	9.92e-12	GO	8.56e-10
olink_TWEAK_O43508_OID00555	-0.0748112	-7.01522	1.68e-11	olink	1.41e-10
olink_CSF-1_P09603_OID00562	0.0961242	6.94497	2.58e-11	olink	2.07e-10
olink_HGF_P14210_OID00522	0.0663548	6.85136	4.54e-11	olink	3.48e-10
olink_JUN_P05412_OID00986	0.0591117	6.74082	8.78e-11	olink	6.46e-10
olink_IL12RB1_P42701_OID01019	0.0711755	6.6835	1.23e-10	olink	8.72e-10
olink_TNFSF14_O43557_OID00506	0.0519116	6.64769	1.52e-10	olink	1.04e-09
GO_mitotic cell cycle (M4.7)	0.129068	6.51338	3.04e-10	GO	1.57e-08
olink_CXCL9_Q07325_OID00490	0.0505855	6.49814	3.64e-10	olink	2.39e-09
olink_HCLS1_P14317_OID00942	0.0374998	6.31537	1.04e-09	olink	6.57e-09
olink_BACH1_O14867_OID00996	0.0600433	6.28787	1.21e-09	olink	7.43e-09
olink_PD-L1_Q9NZQ7_OID00518	0.0669428	6.18374	2.17e-09	olink	1.29e-08
olink_IL10_P22301_OID00993	0.0791911	6.15035	2.62e-09	olink	1.51e-08
olink_CCL20_P78556_OID00556	0.0278519	6.07521	3.97e-09	olink	2.21e-08
olink_BTN3A2_P78410_OID01027	0.0716671	5.9847	6.52e-09	olink	3.53e-08
olink_IFN-gamma_P01579_OID05547	0.0185851	5.97385	6.92e-09	olink	3.58e-08
olink_STC1_P52823_OID00999	0.0653268	5.97133	7.01e-09	olink	3.58e-08
olink_CASP-8_Q14790_OID00550	0.0747974	5.94401	8.14e-09	olink	4.05e-08
olink_TRANCE_O14788_OID00521	-0.0409746	-5.82505	1.54e-08	olink	7.48e-08
olink_TREM1_Q9NP99_OID00991	0.0640013	5.81728	1.61e-08	olink	7.6e-08
GO_cell cycle (III) (M103)	0.139145	5.79896	1.67e-08	GO	4.5e-07
olink_CD40_P25942_OID00542	0.0678619	5.75244	2.27e-08	olink	1.05e-07
olink_IL-18R1_Q13478_OID00517	0.0487952	5.71434	2.78e-08	olink	1.25e-07
GO_cell adhesion (M51)	0.101597	5.39661	1.37e-07	GO	2.85e-06
GO_enriched in B cells (IV) (M47.3)	0.0802016	5.38784	1.43e-07	GO	2.85e-06
olink_PRDX1_Q06830_OID00952	0.0459872	5.18896	4.03e-07	olink	1.77e-06
GO_E2F1 targets (Q4) (M10.1)	0.120927	5.1446	4.82e-07	GO	6.56e-06
olink_SRPK2_P78362_OID00994	0.0668292	5.14171	5.08e-07	olink	2.17e-06
olink_TGF-alpha_P01135_OID00503	0.0602772	5.08161	6.8e-07	olink	2.84e-06
olink_SCF_P21583_OID00500	-0.0434334	-5.06662	7.3e-07	olink	2.99e-06
olink_MASP1_P48740_OID01014	-0.0901479	-5.00282	9.92e-07	olink	3.97e-06
GO_mitotic cell division (M6)	0.103115	4.9869	1.03e-06	GO	1.27e-05
olink_TRIM21_P19474_OID00964	0.0374009	4.97127	1.15e-06	olink	4.51e-06
GO_cell cycle (I) (M4.1)	0.0982278	4.95572	1.2e-06	GO	1.41e-05
olink_KLRD1_Q13241_OID00995	0.0498782	4.95203	1.26e-06	olink	4.84e-06
olink_IRAK1_P51617_OID00950	0.0890274	4.91409	1.51e-06	olink	5.62e-06
olink_EN-RAGE_P80511_OID00541	0.0292009	4.90861	1.55e-06	olink	5.62e-06
olink_TRIM5_Q9C035_OID00957	0.0609518	4.90742	1.56e-06	olink	5.62e-06
olink_CLEC4C_Q8WTT0_OID00949	-0.0354701	-4.89205	1.67e-06	olink	5.92e-06
olink_PSIP1_O75475_OID00938	0.0312499	4.88504	1.73e-06	olink	6.01e-06
GO_E2F1 targets (Q3) (M10.0)	0.120474	4.85713	1.91e-06	GO	2.1e-05
GO_cell cycle (II) (M4.10)	0.0804527	4.76777	2.89e-06	GO	2.88e-05
olink_MCP-2_P80075_OID00549	0.0260915	4.71095	3.86e-06	olink	1.32e-05
olink_CLEC4A_Q9UMR7_OID00951	-0.0752487	-4.6898	4.25e-06	olink	1.42e-05
GO_enriched in T cells (II) (M223)	-0.0839585	-4.68147	4.3e-06	GO	3.97e-05
olink_CDCP1_Q9H5V8_OID00476	0.0356575	4.61239	6.03e-06	olink	1.98e-05
GO_T cell differentiation (M14)	-0.0628751	-4.56265	7.34e-06	GO	6.34e-05
olink_CCL23_P55773_OID00530	0.0507602	4.55561	7.76e-06	olink	2.51e-05
GO_enriched in B cells (III) (M47.2)	0.0932738	4.53213	8.4e-06	GO	7.02e-05
olink_ITGA11_Q9UKX5_OID01021	-0.03864	-4.52981	8.7e-06	olink	2.76e-05
olink_CLEC4D_Q8WXI8_OID00988	0.045823	4.45096	1.23e-05	olink	3.83e-05
GO_complement activation (II) (M112.1)	0.0842377	4.43323	1.3e-05	GO	0.000101885
olink_CXCL6_P80162_OID00534	0.0351568	4.43334	1.33e-05	olink	4.07e-05
GO_complement activation (I) (M112.0)	0.0836075	4.42025	1.37e-05	GO	0.000104637
olink_IRF9_Q00978_OID00945	0.0627563	4.41394	1.44e-05	olink	4.35e-05
olink_LAMP3_Q9UQV4_OID01015	0.0249567	4.38139	1.66e-05	olink	4.93e-05
GO_cell cycle and transcription (M4.0)	0.108516	4.34527	1.9e-05	GO	0.000140505
GO_mismatch repair (I) (M22.0)	0.130397	4.31563	2.16e-05	GO	0.000155066
olink_DCTN1_Q14203_OID00958	0.0664053	4.28352	2.52e-05	olink	7.36e-05
GO_T cell differentiation (Th2) (M19)	-0.0724074	-4.18067	3.81e-05	GO	0.000266358
olink_MGMT_P16455_OID00990	0.0227409	4.11709	5.03e-05	olink	0.000144746
GO_T cell activation (III) (M7.4)	-0.0610096	-4.08485	5.65e-05	GO	0.000374998
olink_ZBTB16_Q05516_OID00939	0.0374426	4.08206	5.81e-05	olink	0.000164406
GO_PLK1 signaling events (M4.2)	0.0723934	4.06889	6.03e-05	GO	0.000390202
olink_DNER_Q8NFT8_OID01213	-0.0596033	-4.05998	6.35e-05	olink	0.000177077
GO_Rho GTPase cycle (M4.14)	0.0734041	4.04408	6.66e-05	GO	0.000421008
olink_4E-BP1_Q13541_OID00536	0.0271782	4.03911	6.91e-05	olink	0.000189779
GO_T cell activation (I) (M7.1)	-0.0770686	-3.98804	8.35e-05	GO	0.000515002
GO_Ran mediated mitosis (M15)	0.0717841	3.97154	8.92e-05	GO	0.000537327
olink_DAPP1_Q9UN19_OID01011	0.0258805	3.96878	9.16e-05	olink	0.000246909
olink_IFNLR1_Q8IU57_OID01010	0.0683608	3.96598	9.26e-05	olink	0.000246909
GO_targets of FOSL1/2 (M0)	0.0832101	3.95312	9.6e-05	GO	0.000540533
GO_enriched in T cells (I) (M7.0)	-0.0718912	-3.95311	9.6e-05	GO	0.000540533
olink_EGLN1_Q9GZT9_OID00972	0.110786	3.95321	9.74e-05	olink	0.000256029
olink_LAG3_P18627_OID01023	0.0447785	3.92996	0.000106776	olink	0.000276715
GO_extracellular matrix (II) (M2.1)	0.0945718	3.89085	0.000122771	GO	0.000676548
olink_LAP TGF-beta-1_P01137_OID00480	0.0265773	3.82774	0.000159113	olink	0.000406623
GO_endoplasmic reticulum (M37.2)	0.0959625	3.6723	0.000283923	GO	0.00141415
olink_TNFB_P01374_OID00561	-0.0363949	-3.62189	0.000346316	olink	0.000868119
olink_ADA_P00813_OID00560	0.0323101	3.61969	0.000349135	olink	0.000868119
olink_AXIN1_O15169_OID00487	0.0338095	3.5896	0.000390018	olink	0.000956844
olink_IL10_P22301_OID00528	0.039574	3.54998	0.000450741	olink	0.00109127
GO_cell adhesion (GO) (M117)	-0.127492	-3.48097	0.000572779	GO	0.00269727
olink_IL18_Q14116_OID00501	0.0316052	3.48046	0.000579234	olink	0.00138414
GO_signaling in T cells (I) (M35.0)	0.0936466	3.46521	0.000606038	GO	0.00280293
olink_PPP1R9B_Q96SB3_OID00936	0.0310469	3.45878	0.000625829	olink	0.00147631
GO_enriched for TF motif PAX3 (M179)	-0.0864532	-3.44122	0.000660173	GO	0.00294802
GO_activated dendritic cells (M67)	0.0264735	3.41796	0.000716943	GO	0.0030948
GO_DC surface signature (S5)	0.114492	3.40418	0.0007527	GO	0.00319589
olink_FAM3B_P58499_OID01001	-0.0399529	-3.3855	0.000810647	olink	0.00188809
olink_HNMT_P50135_OID00969	0.0261941	3.37235	0.000848786	olink	0.00194623
olink_FGF-19_O95750_OID00545	-0.0189895	-3.36967	0.000856763	olink	0.00194623
olink_OPG_O00300_OID00479	0.0423299	3.3559	0.000898834	olink	0.0020169
olink_TNF_P01375_OID05548	0.0358639	3.34337	0.000938802	olink	0.0020812
olink_PIK3AP1_Q6ZUJ8_OID00997	0.0431391	3.32182	0.00101143	olink	0.0022155
GO_T cell surface signature (S0)	-0.0764604	-3.29696	0.00109323	GO	0.00442416
GO_cell cycle, mitotic phase (M230)	-0.141823	-3.28391	0.00114327	GO	0.00455549
GO_B cell development/activation (M58)	0.115578	3.20811	0.0014787	GO	0.00571616
GO_enriched in NK cells (II) (M61.0)	-0.0641388	-3.1833	0.00160688	GO	0.00612032
olink_GDNF_P39905_OID00475	0.0406126	3.1582	0.00175856	olink	0.00380676
GO_cell division (M37.3)	0.0959221	3.1385	0.00186477	GO	0.00689967
GO_transmembrane transport (II) (M191)	-0.140884	-3.11966	0.00198423	GO	0.0071507
GO_putative targets of PAX3 (M89.0)	0.0911046	3.11911	0.00198784	GO	0.0071507
GO_enriched in dendritic cells (M168)	0.0620865	3.091	0.00217957	GO	0.00762848
GO_golgi membrane (I) (M113)	0.0494348	3.08346	0.00223383	GO	0.00771417
olink_STAMBP_O95630_OID00558	0.0477824	3.04794	0.00252115	olink	0.00539409
olink_SIRT2_Q8IXJ6_OID00538	0.026995	3.03205	0.00265322	olink	0.00561141
olink_CNTNAP2_Q9UHC6_OID00943	-0.0538385	-2.98085	0.00312335	olink	0.00653064
GO_mismatch repair (II) (M22.1)	0.109638	2.97479	0.0031669	GO	0.0107925
GO_chromosome Y linked (M240)	0.0129346	2.95882	0.00333079	GO	0.0112035
GO_IL2, IL7, TCR network (M65)	-0.0580731	-2.89658	0.00404631	GO	0.0132274
GO_axon guidance (M110)	0.0736751	2.86511	0.00445908	GO	0.014258
GO_nucleotide metabolism (M181)	0.0938918	2.84534	0.00473766	GO	0.0149641
olink_CD6_P30203_OID00499	-0.0314644	-2.79129	0.0056057	olink	0.0115893
GO_CCR1, 7 and cell signaling (M59)	0.0647781	2.7681	0.00598448	GO	0.0182351
GO_Hox cluster III (M17.2)	0.0712895	2.75654	0.00619457	GO	0.0186558
olink_EIF5A_P63241_OID00975	-0.0325824	-2.68148	0.0077586	olink	0.015862
GO_DNA repair (M76)	0.0846926	2.67342	0.00791392	GO	0.0230304
olink_CXCL5_P42830_OID00520	0.014755	2.60599	0.00964422	olink	0.0195004
olink_CD8A_P01732_OID05124	0.0237114	2.59713	0.0098904	olink	0.0196333
olink_CDSN_Q15517_OID00960	-0.0244894	-2.59596	0.00992333	olink	0.0196333
GO_enriched for SMAD2/3 signaling (M97)	0.0745214	2.57914	0.0103745	GO	0.0282843
GO_Hox cluster I (M17.0)	0.0692624	2.56929	0.0106674	GO	0.0287799
GO_double positive thymocytes (M126)	-0.0422703	-2.54669	0.0113677	GO	0.030353
olink_SLAMF1_Q13291_OID00502	0.0231171	2.5349	0.0117848	olink	0.0230681
GO_cell junction (GO) (M4.13)	0.0404254	2.51357	0.0124685	GO	0.0329524
olink_TRAIL_P50591_OID00488	-0.0250562	-2.44503	0.0150915	olink	0.0292299
GO_blood coagulation (M11.1)	0.0401226	2.44147	0.0151976	GO	0.0397594
GO_collagen, TGFB family et al (M77)	0.0717024	2.43202	0.0155922	GO	0.0403838
GO_leukocyte migration (M88.0)	0.067853	2.39545	0.0172049	GO	0.0436226
GO_enriched in membrane proteins (M124)	0.0265652	2.39235	0.017348	GO	0.0436226
GO_CD28 costimulation (M12)	-0.061374	-2.35361	0.0192285	GO	0.047528
GO_Hox cluster VI (M107)	0.0618148	2.34157	0.0198486	GO	0.0480448
olink_MILR1_Q7Z6M3_OID00971	0.0243831	2.30881	0.0216724	olink	0.0415387
GO_enriched in NK cells (III) (M157)	-0.0438924	-2.28522	0.0229882	GO	0.0551291
olink_FGF-23_Q9GZV9_OID00507	-0.0382948	-2.26736	0.0241196	olink	0.0457527
olink_PADI2_Q9Y2J8_OID01012	0.0390446	2.21602	0.0274825	olink	0.0515999
GO_lymphocyte generic cluster (M60)	-0.0813699	-2.19727	0.0287553	GO	0.0677056
GO_TLR and inflammatory signaling (M16)	0.0264327	2.173	0.0305523	GO	0.0712886
olink_GLB1_P16278_OID00937	0.0342728	2.12312	0.0346083	olink	0.0636406
olink_KPNA1_P52294_OID01022	-0.01412	-2.12088	0.0347987	olink	0.0636406
olink_NT-3_P20783_OID00554	0.018762	2.1193	0.0349331	olink	0.0636406
GO_extracellular matrix (I) (M2.0)	0.0411517	2.09296	0.0371813	GO	0.0837387
GO_T cell activation (II) (M7.3)	-0.0470952	-2.08287	0.0380986	GO	0.0850651
GO_cell cycle and growth arrest (M31)	0.0325883	2.0731	0.0390048	GO	0.086344
olink_TNFRSF9_Q07011_OID00553	-0.0236506	-2.06113	0.0402004	olink	0.0725185
GO_leukocyte differentiation (M160)	0.0707199	2.0522	0.0410061	GO	0.0892486
GO_cytoskeletal remodeling (M32.8)	0.0372908	2.02964	0.0432636	GO	0.0933773
olink_LIF-R_P42702_OID00511	0.0355036	2.02308	0.0440012	olink	0.0784881
olink_PTH1R_Q03431_OID00978	0.0177749	2.01961	0.0443628	olink	0.0784881
GO_enriched in B cells (II) (M47.1)	0.0354086	2.00195	0.046178	GO	0.0988438
olink_FGF2_P09038_OID00954	-0.0368737	-1.99679	0.0468027	olink	0.0820162
GO_cell cell adhesion (M133.1)	0.037234	1.99008	0.0474777	GO	0.0995568
GO_platelet activation (III) (M42)	0.0452466	1.9892	0.0475746	GO	0.0995568
GO_Memory B cell surface signature (S9)	0.0458909	1.98545	0.0479926	GO	0.0995568
GO_enriched in monocytes (IV) (M118.0)	0.0344644	1.98495	0.0480486	GO	0.0995568
olink_IL-10RB_Q08334_OID00515	-0.0302563	-1.94554	0.0526967	olink	0.0907249
olink_CX3CL1_P78423_OID00552	0.0178614	1.94503	0.0527585	olink	0.0907249
GO_lysosome (M209)	0.0284441	1.92676	0.0549413	GO	0.11117
GO_BCR signaling (M54)	0.0547405	1.91548	0.0563689	GO	0.113175
olink_CCL11_P51671_OID00505	0.0207477	1.90404	0.057915	olink	0.0982997
olink_CD5_P06127_OID00531	-0.0299686	-1.90163	0.0582319	olink	0.0982997
olink_CCL11_P51671_OID00970	0.0197064	1.88838	0.0599938	olink	0.100353
GO_enriched in B cells (V) (M47.4)	-0.0642847	-1.87445	0.0618271	GO	0.122238
olink_ITGB6_P18564_OID01026	0.0318017	1.86371	0.063394	olink	0.105086
GO_putative targets of PAX3 (M89.1)	0.0441853	1.85951	0.0639214	GO	0.123444
GO_nuclear pore complex (M106.0)	-0.0809429	-1.82641	0.0687694	GO	0.130009
GO_metabolism of steroids (M225)	0.0413926	1.81974	0.069782	GO	0.130968
olink_SH2B3_Q9UQQ2_OID00983	0.0178911	1.81658	0.0703357	olink	0.115551
GO_enriched in monocytes (II) (M11.0)	0.0298461	1.814	0.0706628	GO	0.131667
olink_TSLP_Q969D9_OID00497	0.012769	1.81224	0.0710046	olink	0.115618
GO_NK cell surface signature (S1)	0.056027	1.80867	0.0714896	GO	0.132256
GO_enriched in neutrophils (I) (M37.1)	0.0196054	1.78642	0.0750283	GO	0.137604
GO_ATF targets network (M41.4)	0.030947	1.781	0.0759102	GO	0.137604
GO_transmembrane transport (I) (M87)	0.0341831	1.76904	0.0778898	GO	0.140094
olink_PRKCQ_Q04759_OID00989	-0.0263673	-1.75473	0.0803835	olink	0.129742
GO_Membrane, ER proteins (M134)	0.0476485	1.74715	0.0816208	GO	0.145792
GO_T cell surface, activation (M36)	-0.0295512	-1.70786	0.0886825	GO	0.15732
GO_Monocyte surface signature (S4)	0.0308738	1.68168	0.0936578	GO	0.165016
olink_LY75_O60449_OID00974	-0.0600207	-1.65643	0.0987389	olink	0.157982
GO_enriched for cell migration (M122)	0.032659	1.65377	0.0992068	GO	0.172447
olink_MMP-1_P03956_OID00510	0.00992454	1.64637	0.100794	olink	0.15988
olink_CLEC7A_Q9BXN2_OID01016	-0.0205744	-1.636	0.102948	olink	0.161901
olink_FCRL6_Q6DN72_OID01006	0.0182005	1.62071	0.10619	olink	0.165585
GO_platelet activation (I) (M32.0)	0.040642	1.61803	0.106692	GO	0.184222
olink_CLEC6A_Q6EIG7_OID01017	0.0218911	1.61382	0.107677	olink	0.166492
GO_enriched in NK cells (I) (M7.2)	-0.0259879	-1.60688	0.109118	GO	0.18547
GO_T cell activation (IV) (M52)	-0.0526732	-1.60161	0.110279	GO	0.18547
olink_PLXNA4_Q9HCM2_OID00982	-0.030784	-1.57354	0.116706	olink	0.17895
GO_TLR8-BAFF network (M25)	0.0239998	1.5317	0.126637	GO	0.21025
GO_extracellular matrix (III) (M2.2)	0.0260646	1.5207	0.129374	GO	0.212076
olink_IL-22 RA1_Q8N6P7_OID00516	-0.0070836	-1.50702	0.132918	olink	0.202123
GO_enriched in monocytes (III) (M73)	0.0211645	1.50304	0.133867	GO	0.21806
olink_IL-15RA_Q13261_OID00514	0.0318976	1.48728	0.138051	olink	0.208207
GO_B cell development (M9)	0.0357808	1.48699	0.138055	GO	0.223476
GO_Hox cluster IV (M17.3)	0.0383609	1.48183	0.139422	GO	0.224092
olink_HSD11B1_P28845_OID00980	0.0145657	1.48103	0.139708	olink	0.208994
GO_lysosomal/endosomal proteins (M139)	0.025526	1.47904	0.140166	GO	0.224092
GO_antiviral IFN signature (M75)	0.0106077	1.45397	0.146985	GO	0.230722
olink_EDAR_Q9UNE0_OID00946	0.0267632	1.43615	0.152059	olink	0.224386
olink_IL-10RA_Q13651_OID00508	-0.0163242	-1.43483	0.152436	olink	0.224386
GO_platelet activation (II) (M32.1)	0.0336952	1.4125	0.158825	GO	0.247806
GO_RIG-1 like receptor signaling (M68)	0.00983414	1.40233	0.161836	GO	0.250991
GO_xenobiotic metabolism (M164)	0.0279601	1.36986	0.171742	GO	0.263203
GO_Hox cluster V (M96)	0.036933	1.35573	0.176191	GO	0.266863
olink_DPP10_Q8N608_OID00956	-0.0188699	-1.35	0.178089	olink	0.260067
GO_chemokine cluster (I) (M27.0)	0.0350447	1.3493	0.178246	GO	0.268405
olink_NCR1_O76036_OID01007	0.0176806	1.34288	0.180384	olink	0.261344
GO_translation initiation (M227)	0.0360288	1.32352	0.186657	GO	0.279446
olink_FCRL3_Q96P31_OID00984	-0.0249058	-1.31359	0.190043	olink	0.273187
olink_FXYD5_Q96DB9_OID00962	0.022302	1.28028	0.201492	olink	0.287399
GO_enriched in cell cycle (M167)	-0.0171795	-1.26833	0.205649	GO	0.302631
olink_CCL25_O15444_OID00551	0.0115042	1.24763	0.213194	olink	0.299634
olink_MCP-4_Q99616_OID00504	0.0121414	1.24727	0.213326	olink	0.299634
GO_signaling in T cells (II) (M35.1)	0.0261812	1.23174	0.218999	GO	0.313579
olink_CXCL12_P48061_OID01008	-0.02786	-1.22431	0.221852	olink	0.309248
GO_Hox cluster II (M17.1)	0.0299794	1.21555	0.225101	GO	0.320336
GO_cell adhesion, membrane (M133.0)	0.0348658	1.20109	0.23065	GO	0.326439
olink_TPSAB1_Q15661_OID00941	-0.00947933	-1.19116	0.234584	olink	0.324538
olink_NTF4_P34130_OID00966	-0.0133532	-1.18535	0.23687	olink	0.325254
GO_KLF12 targets network (M32.3)	0.0329786	1.14952	0.251247	GO	0.35212
GO_type I interferon response (M127)	0.00596392	1.14887	0.251514	GO	0.35212
olink_SPRY2_O43597_OID00998	0.0107963	1.11185	0.267141	olink	0.363769
olink_ITM2A_O43736_OID00968	0.0203161	1.10783	0.268873	olink	0.363769
GO_enriched for ubiquitination (M138)	-0.0328826	-1.0885	0.277238	GO	0.383982
GO_olfactory receptors (M228)	0.029473	1.07199	0.284576	GO	0.392049
olink_NF2_P35240_OID00981	-0.0141199	-1.04379	0.297471	olink	0.399523
olink_uPA_P00749_OID00481	0.0160355	1.01143	0.31267	olink	0.415505
olink_SIT1_Q9Y3P8_OID01013	0.0123501	1.00889	0.313887	olink	0.415505
olink_MMP-10_P09238_OID00527	-0.00875283	-0.9821	0.326887	olink	0.429622
olink_IL5_P05113_OID00559	-0.00956082	-0.968635	0.333551	olink	0.435273
olink_IL-2RB_P14784_OID00492	-0.00910889	-0.946305	0.344798	olink	0.44678
olink_IL4_P05112_OID00546	0.00815294	0.941101	0.347453	olink	0.447072
GO_innate antiviral response (M150)	0.00533979	0.933403	0.351353	GO	0.471504
GO_Wnt signaling pathway (M206)	0.0180392	0.911843	0.362574	GO	0.482521
GO_proteasome (M226)	0.0168091	0.910485	0.363288	GO	0.482521
olink_CXADR_P78310_OID00992	0.00917861	0.904816	0.36633	olink	0.468088
olink_NRTN_Q99748_OID00548	-0.00964208	-0.898504	0.369678	olink	0.469109
olink_IL-24_Q13007_OID00524	0.00590699	0.888272	0.375146	olink	0.472787
GO_chemokine cluster (II) (M27.1)	0.0187862	0.85779	0.391684	GO	0.514956
olink_IRAK4_Q9NWZ3_OID00940	-0.0136379	-0.832411	0.405876	olink	0.508035
GO_MAPK, RAS signaling (M100)	0.019687	0.829336	0.407565	GO	0.530449
GO_cytokines - recepters cluster (M115)	0.0301375	0.81455	0.415967	GO	0.535998
olink_FGF-21_Q9NSA1_OID00512	0.00321932	0.802843	0.422737	olink	0.525564
GO_inositol phosphate metabolism (M129)	0.0280683	0.764821	0.444972	GO	0.570533
olink_IL7_P13232_OID00478	0.0108016	0.743159	0.457999	olink	0.565583
GO_enriched in B cells (VI) (M69)	-0.00873445	-0.70486	0.481437	GO	0.599482
olink_ITGA6_P23229_OID00959	0.0120479	0.704302	0.481822	olink	0.591035
olink_LIF_P15018_OID00547	0.00936734	0.682786	0.495299	olink	0.599635
olink_TANK_Q92844_OID01020	0.00609998	0.682703	0.495351	olink	0.599635
GO_spliceosome (M250)	-0.0119682	-0.665719	0.506095	GO	0.621773
GO_suppression of MAPK signaling (M56)	0.00996079	0.665021	0.506541	GO	0.621773
olink_SH2D1A_O60880_OID01002	-0.0180457	-0.652274	0.514752	olink	0.619048
GO_integrins and cell adhesion (M84)	-0.0105265	-0.632545	0.527506	GO	0.63843
olink_Beta-NGF_P01138_OID00519	0.0315428	0.621229	0.534947	olink	0.636443
olink_BIRC2_Q13490_OID00979	-0.0144636	-0.614609	0.539305	olink	0.636443
olink_CST5_P28325_OID00491	0.00575461	0.614172	0.539593	olink	0.636443
olink_NFATC3_Q12968_OID00973	-0.0056736	-0.587691	0.557207	olink	0.653032
GO_inflammatory response (M33)	0.00770209	0.559367	0.576323	GO	0.684714
GO_enriched in B cells (I) (M47.0)	0.00801548	0.553058	0.58063	GO	0.686681
GO_heme biosynthesis (II) (M222)	-0.00574497	-0.526789	0.598724	GO	0.698512
olink_ICA1_Q05084_OID01003	0.0122161	0.51412	0.607568	olink	0.704321
olink_CD28_P10747_OID00977	0.00752023	0.512301	0.608838	olink	0.704321
olink_IL-1 alpha_P01583_OID00493	-0.00279175	-0.507136	0.612453	olink	0.704321
olink_DCBLD2_Q96PD2_OID01005	0.00563133	0.478129	0.632926	olink	0.723344
olink_DGKZ_Q13574_OID00948	-0.0132045	-0.472517	0.63692	olink	0.723416
GO_CORO1A-DEF6 network (II) (M32.4)	-0.0107623	-0.449571	0.65334	GO	0.752067
GO_heme biosynthesis (I) (M171)	-0.00328559	-0.44177	0.65897	GO	0.755191
olink_CCL19_Q99731_OID00513	0.00343187	0.44059	0.659845	olink	0.744856
olink_ST1A1_P50225_OID00557	-0.0050044	-0.404354	0.686257	olink	0.769947
olink_IL-17A_Q16552_OID00485	-0.00231331	-0.375907	0.707267	olink	0.788709
GO_golgi membrane (II) (M237)	0.0118972	0.36265	0.717118	GO	0.807538
olink_CLEC4G_Q6UXB4_OID00944	0.00504977	0.348984	0.72736	olink	0.80623
GO_recruitment of neutrophils (M132)	0.00386622	0.344288	0.730868	GO	0.812239
GO_B cell surface signature (S2)	0.00947204	0.343665	0.731336	GO	0.812239
GO_cell development (M175)	0.00762347	0.335733	0.737304	GO	0.812239
GO_intracellular transport (M147)	-0.0134455	-0.333981	0.738624	GO	0.812239
GO_mitochondrial cluster (M235)	-0.020467	-0.332011	0.740109	GO	0.812239
olink_TRAF2_Q12933_OID00963	0.00833043	0.3233	0.746706	olink	0.822718
GO_MHC-TLR7-TLR8 cluster (M146)	-0.00191639	-0.287876	0.773637	GO	0.8419
olink_PRDX3_P30048_OID00953	0.00225186	0.284233	0.776439	olink	0.850385
olink_IL-20_Q9NYY1_OID00537	-0.00353952	-0.272988	0.785061	olink	0.854741
GO_cell junction (M162.1)	0.00638857	0.266382	0.790125	GO	0.856245
GO_cell cycle, ATP binding (M144)	0.00827978	0.258598	0.79612	GO	0.859146
olink_CCL28_Q9NRJ3_OID00539	-0.00377867	-0.252095	0.80115	olink	0.865906
olink_IL2_P60568_OID00495	0.00426277	0.247465	0.804727	olink	0.865906
olink_Flt3L_P49771_OID00533	0.00264778	0.229856	0.818369	olink	0.872061
olink_ARNT_P27540_OID01000	-0.00172272	-0.22785	0.819927	olink	0.872061
GO_enriched in neutrophils (II) (M163)	-0.00268295	-0.190657	0.848921	GO	0.893783
GO_enriched in monocytes (I) (M4.15)	0.0032302	0.174137	0.861874	GO	0.900102
GO_chemokines and receptors (M38)	0.00434332	0.169274	0.865693	GO	0.90046
olink_IL-12B_P29460_OID00523	-0.00118973	-0.143353	0.886113	olink	0.937039
olink_IL-20RA_Q9UHF4_OID00489	0.001457	0.127617	0.898542	olink	0.943888
olink_CD244_Q9BZW8_OID00477	-0.00200994	-0.119222	0.905184	olink	0.943888
olink_GALNT3_Q14435_OID00961	-0.00129669	-0.110265	0.912277	olink	0.943888
olink_IL33_O95760_OID00543	0.001602	0.109215	0.913109	olink	0.943888
GO_erythrocyte differentiation (M173)	-0.00133694	-0.106671	0.91512	GO	0.939377
olink_FGF-5_P12034_OID00509	0.00329112	0.0994151	0.920879	olink	0.946602
olink_IL13_P35225_OID00525	-0.000536987	-0.0842937	0.932882	olink	0.953613
olink_ARTN_Q5T4W7_OID00526	-0.000674803	-0.0772986	0.93844	olink	0.953995
GO_CD1 and other DC receptors (M50)	0.00154828	0.0719906	0.942657	GO	0.95627
GO_receptors, cell migration (M109)	0.00228228	0.0700143	0.944228	GO	0.95627
GO_Naive B cell surface signature (S8)	-0.00211309	-0.0688012	0.945193	GO	0.95627
GO_CORO1A-DEF6 network (I) (M32.2)	0.00181478	0.0628403	0.949935	GO	0.957327
olink_IL-17C_Q9P0M4_OID00483	-0.000424863	-0.060189	0.952047	olink	0.960772
olink_CD83_Q01151_OID01025	-0.00079649	-0.0557879	0.95555	olink	0.960772
olink_IL5_P05113_OID01024	-0.000125251	-0.00973696	0.992238	olink	0.992238
