## Supplemental Table 3 for "TNFα-producing CD4^+^ T cells dominate the SARS-CoV-2-specific T cell response in COVID-19 outpatients and are associated with durable antibodies"

### Sheet: Suppl Table 3_K van der Ploeg e
Supplemental Table 3: plasma proteins significantly associated with ICOS+ cTfh cells
gene	beta	t	p	type	pAdj
olink_MCP-3_P80098_OID00474	1.04533	8.18894	8.21e-15	olink	1.51e-12
olink_EIF4G1_Q04637_OID00976	4.19835	7.31301	2.51e-12	olink	2.31e-10
olink_DFFA_O00273_OID01004	2.15729	7.20049	5.08e-12	olink	3.11e-10
olink_AREG_P15514_OID01009	1.4622	6.83372	4.8e-11	olink	2.21e-09
olink_MGMT_P16455_OID00990	0.98263	6.61483	1.76e-10	olink	6.49e-09
olink_JUN_P05412_OID00986	1.5499	6.42177	5.42e-10	olink	1.66e-08
olink_HEXIM1_O94992_OID00987	1.44174	6.28657	1.17e-09	olink	3.09e-08
olink_PRDX1_Q06830_OID00952	1.5313	6.24555	1.48e-09	olink	3.41e-08
olink_TRIM5_Q9C035_OID00957	2.07971	6.02702	5.01e-09	olink	1.02e-07
olink_CXCL1_P09341_OID00496	0.920883	5.92701	8.66e-09	olink	1.59e-07
olink_KRT19_P08727_OID00967	0.752319	5.89583	1.03e-08	olink	1.71e-07
GO_enriched in B cells (III) (M47.2)	3.27663	5.86303	1.15e-08	GO	2.97e-06
olink_PRDX5_P30044_OID00955	1.9348	5.81603	1.58e-08	olink	2.35e-07
olink_BACH1_O14867_OID00996	1.52467	5.79984	1.72e-08	olink	2.35e-07
olink_BTN3A2_P78410_OID01027	1.94235	5.79273	1.78e-08	olink	2.35e-07
olink_IL6_P05231_OID00947	0.670376	5.73832	2.38e-08	olink	2.92e-07
olink_CASP-8_Q14790_OID00550	2.04291	5.72051	2.62e-08	olink	3.01e-07
olink_CXCL11_O14625_OID00486	0.700189	5.68454	3.17e-08	olink	3.29e-07
olink_PSIP1_O75475_OID00938	1.0033	5.6816	3.22e-08	olink	3.29e-07
olink_DDX58_O95786_OID01018	1.54051	5.63549	4.1e-08	olink	3.97e-07
GO_enriched in B cells (IV) (M47.3)	2.30772	5.57224	5.4e-08	GO	7e-06
olink_HCLS1_P14317_OID00942	0.911029	5.47664	9.33e-08	olink	8.35e-07
olink_CCL20_P78556_OID00556	0.715316	5.47248	9.53e-08	olink	8.35e-07
olink_CKAP4_Q07065_OID00985	1.83087	5.357	1.71e-07	olink	1.43e-06
olink_LILRB4_Q8NHJ6_OID00965	1.72283	5.3101	2.17e-07	olink	1.74e-06
olink_TRIM21_P19474_OID00964	1.09349	5.28308	2.48e-07	olink	1.9e-06
olink_IL8_P10145_OID00471	0.85214	5.2509	2.91e-07	olink	2.14e-06
olink_CXCL10_P02778_OID00535	0.536441	5.0043	9.69e-07	olink	6.86e-06
olink_IL6_P05231_OID00482	0.622007	4.99052	1.03e-06	olink	6.93e-06
olink_SCF_P21583_OID00500	-1.18712	-4.98646	1.05e-06	olink	6.93e-06
olink_IL-18R1_Q13478_OID00517	1.1922	4.92486	1.41e-06	olink	8.96e-06
GO_mitotic cell cycle (M4.7)	2.78904	4.85152	1.93e-06	GO	0.0001
olink_SRPK2_P78362_OID00994	1.47652	4.85692	1.94e-06	olink	1.19e-05
olink_CD40_P25942_OID00542	1.57402	4.74761	3.22e-06	olink	1.91e-05
olink_GLB1_P16278_OID00937	2.09223	4.7177	3.7e-06	olink	2.13e-05
GO_Plasma cell surface signature (S3)	3.62454	4.63516	5.23e-06	GO	0.000193535
olink_IL10_P22301_OID00993	1.7111	4.63982	5.26e-06	olink	2.94e-05
olink_CXADR_P78310_OID00992	1.24911	4.51648	9.12e-06	olink	4.94e-05
olink_ITGB6_P18564_OID01026	2.03431	4.40259	1.5e-05	olink	7.89e-05
olink_IFNLR1_Q8IU57_OID01010	2.06103	4.32404	2.1e-05	olink	0.000107454
olink_CDCP1_Q9H5V8_OID00476	0.895509	4.2847	2.48e-05	olink	0.000123559
GO_enriched in B cells (II) (M47.1)	1.99065	4.27077	2.58e-05	GO	0.000668789
olink_TWEAK_O43508_OID00555	-1.34288	-4.25043	2.87e-05	olink	0.00013902
GO_enriched in cell cycle (M167)	-1.56669	-4.23279	3.03e-05	GO	0.000713759
olink_CCL3_P10147_OID00532	1.07108	4.23287	3.09e-05	olink	0.000145819
olink_ADA_P00813_OID00560	1.01476	4.2087	3.42e-05	olink	0.000157288
olink_CCL4_P13236_OID00498	1.14276	4.10771	5.19e-05	olink	0.00023291
olink_MILR1_Q7Z6M3_OID00971	1.19346	4.09143	5.55e-05	olink	0.000242998
olink_TNFSF14_O43557_OID00506	0.900402	4.08512	5.69e-05	olink	0.000243534
olink_IL12RB1_P42701_OID01019	1.26903	4.04089	6.81e-05	olink	0.000284768
olink_HNMT_P50135_OID00969	0.864852	4.03329	7.02e-05	olink	0.000287108
olink_CCL11_P51671_OID00970	1.10685	3.85987	0.0001396	olink	0.0005584
olink_IRAK1_P51617_OID00950	1.90619	3.75704	0.00020744	olink	0.000812104
olink_PIK3AP1_Q6ZUJ8_OID00997	1.30304	3.64634	0.000314688	olink	0.0012063
GO_cell cycle (III) (M103)	2.52413	3.63988	0.000318694	GO	0.00515886
olink_FCRL6_Q6DN72_OID01006	1.12182	3.63245	0.000331348	olink	0.00124424
GO_E2F1 targets (Q4) (M10.1)	2.36716	3.55559	0.000434995	GO	0.0062591
olink_CCL11_P51671_OID00505	1.06447	3.54441	0.000457825	olink	0.00168479
olink_HGF_P14210_OID00522	0.937287	3.5125	0.000513921	olink	0.00185415
GO_heme biosynthesis (I) (M171)	-0.721833	-3.50708	0.0005189	GO	0.00707343
olink_AXIN1_O15169_OID00487	0.911876	3.49982	0.000537963	olink	0.00190356
olink_ZBTB16_Q05516_OID00939	0.903068	3.48987	0.000557555	olink	0.00193566
olink_CXCL6_P80162_OID00534	0.755582	3.44572	0.000652833	olink	0.00222447
GO_T cell differentiation (M14)	-1.33889	-3.44033	0.00065932	GO	0.0085382
olink_TREM1_Q9NP99_OID00991	1.08061	3.41467	0.000728738	olink	0.00243796
olink_DAPP1_Q9UN19_OID01011	0.630435	3.40736	0.000747742	olink	0.00245687
olink_IL7_P13232_OID00478	1.33185	3.40062	0.000765699	olink	0.00247173
olink_CD83_Q01151_OID01025	1.33387	3.39343	0.000785305	olink	0.00249131
olink_KLRD1_Q13241_OID00995	0.969665	3.35426	0.000900529	olink	0.00280843
GO_cell adhesion (GO) (M117)	-3.3872	-3.33171	0.000965835	GO	0.011912
olink_MCP-1_P13500_OID00484	0.960859	3.3242	0.000999457	olink	0.003065
olink_DCTN1_Q14203_OID00958	1.45591	3.2847	0.00114481	olink	0.00345319
olink_LAP TGF-beta-1_P01137_OID00480	0.641705	3.26313	0.00123227	olink	0.00365707
GO_enriched in B cells (I) (M47.0)	1.23494	3.24152	0.00131622	GO	0.0154955
olink_CCL19_Q99731_OID00513	0.680537	3.22026	0.00142475	olink	0.00416118
GO_enriched in B cells (V) (M47.4)	2.85526	3.13494	0.00188082	GO	0.0202971
olink_LAMP3_Q9UQV4_OID01015	0.495582	3.12335	0.00196696	olink	0.005655
olink_CXCL5_P42830_OID00520	0.48509	3.08993	0.0021943	olink	0.00621157
GO_enriched in T cells (II) (M223)	-1.55748	-3.08336	0.00222783	GO	0.0230803
olink_IRF9_Q00978_OID00945	1.23712	3.07735	0.00228603	olink	0.00637316
GO_T cell differentiation (Th2) (M19)	-1.49073	-3.05611	0.00243415	GO	0.0238912
olink_PPP1R9B_Q96SB3_OID00936	0.768942	3.05149	0.00248566	olink	0.0068263
GO_Hox cluster VI (M107)	2.26192	3.04902	0.00249058	GO	0.0238912
olink_TANK_Q92844_OID01020	0.754407	3.03872	0.00259007	olink	0.00700843
olink_STAMBP_O95630_OID00558	1.32415	3.01446	0.00279957	olink	0.00746552
olink_CLEC6A_Q6EIG7_OID01017	1.12174	3.00787	0.00285913	olink	0.00751543
olink_CSF-1_P09603_OID00562	1.17902	2.98475	0.00307727	olink	0.00797488
GO_cell cycle (I) (M4.1)	1.68055	2.97793	0.0031273	GO	0.0279065
olink_STC1_P52823_OID00999	0.956173	2.9775	0.00314884	olink	0.00804702
GO_erythrocyte differentiation (M173)	-1.03554	-2.96749	0.00323241	GO	0.0279065
olink_OPG_O00300_OID00479	0.955951	2.9574	0.00335508	olink	0.00845665
GO_cell cycle (II) (M4.10)	1.42339	2.94336	0.00348789	GO	0.0291408
olink_EIF5A_P63241_OID00975	-0.990034	-2.94348	0.00350505	olink	0.00871525
olink_LAG3_P18627_OID01023	0.933333	2.93378	0.00361323	olink	0.00886445
olink_TNFB_P01374_OID00561	-0.814635	-2.89882	0.00402869	olink	0.00975368
olink_IL5_P05113_OID01024	1.00883	2.84195	0.00479863	olink	0.0114669
GO_mitotic cell division (M6)	1.65153	2.8008	0.00541264	GO	0.042481
olink_DPP10_Q8N608_OID00956	1.08498	2.78021	0.00578396	olink	0.0136442
olink_FGF-19_O95750_OID00545	-0.435707	-2.74857	0.00635715	olink	0.0148065
GO_mismatch repair (II) (M22.1)	2.80521	2.72394	0.00681078	GO	0.0518821
GO_IL2, IL7, TCR network (M65)	-1.52479	-2.70153	0.00727575	GO	0.0538406
olink_CXCL9_Q07325_OID00490	0.577461	2.69336	0.00748114	olink	0.0172066
GO_heme biosynthesis (II) (M222)	-0.817984	-2.68576	0.00761997	GO	0.0548215
GO_cell cycle, mitotic phase (M230)	-3.20088	-2.66975	0.0079845	GO	0.0558915
olink_SIRT2_Q8IXJ6_OID00538	0.668538	2.64422	0.00862924	olink	0.0196022
olink_DCBLD2_Q96PD2_OID01005	0.849943	2.63901	0.00875956	olink	0.0196556
olink_IFN-gamma_P01579_OID05547	0.233457	2.61891	0.00928003	olink	0.0203485
olink_IRAK4_Q9NWZ3_OID00940	-1.1938	-2.61856	0.00928953	olink	0.0203485
olink_OSM_P13725_OID00494	0.38566	2.60822	0.00956806	olink	0.020712
GO_T cell activation (III) (M7.4)	-1.08647	-2.60013	0.00975783	GO	0.0635537
GO_enriched in B cells (VI) (M69)	0.848595	2.59808	0.00981524	GO	0.0635537
olink_TRANCE_O14788_OID00521	-0.527897	-2.56208	0.0109047	olink	0.0233311
olink_MCP-2_P80075_OID00549	0.404727	2.54501	0.0114402	olink	0.0241954
GO_DNA repair (M76)	2.21256	2.53823	0.0116229	GO	0.0734229
GO_nucleotide metabolism (M181)	2.28061	2.46684	0.0141629	GO	0.0873377
olink_IL-12B_P29460_OID00523	0.548946	2.4609	0.0144356	olink	0.0301835
olink_TRAIL_P50591_OID00488	-0.704042	-2.45361	0.0147254	olink	0.0304435
GO_PLK1 signaling events (M4.2)	1.22445	2.44198	0.0151566	GO	0.0912921
olink_EDAR_Q9UNE0_OID00946	1.2731	2.44018	0.0152725	olink	0.0312237
olink_IL33_O95760_OID00543	0.991855	2.43497	0.0154896	olink	0.0313197
GO_xenobiotic metabolism (M164)	1.39761	2.42713	0.0157791	GO	0.0928816
olink_GDNF_P39905_OID00475	0.879472	2.41527	0.0163355	olink	0.0326711
GO_enriched in T cells (I) (M7.0)	-1.22683	-2.3969	0.0171168	GO	0.0985168
olink_FGF-23_Q9GZV9_OID00507	-1.08026	-2.36602	0.0186314	olink	0.0368621
GO_E2F1 targets (Q3) (M10.0)	1.65374	2.36057	0.0188558	GO	0.106166
olink_NT-3_P20783_OID00554	0.571011	2.35792	0.0190346	olink	0.0372592
GO_enriched in monocytes (I) (M4.15)	-1.20659	-2.32552	0.0206788	GO	0.1133
olink_PD-L1_Q9NZQ7_OID00518	0.73048	2.32306	0.0208604	olink	0.0404033
GO_mismatch repair (I) (M22.0)	1.96629	2.31967	0.0209976	GO	0.1133
olink_CD28_P10747_OID00977	0.942284	2.30017	0.0221413	olink	0.0424376
GO_collagen, TGFB family et al (M77)	1.90422	2.27522	0.0235645	GO	0.121476
olink_MMP-10_P09238_OID00527	-0.557973	-2.24404	0.0255766	olink	0.0485164
GO_enriched for TF motif PAX3 (M179)	-1.5802	-2.22836	0.0265621	GO	0.129803
olink_CLEC4C_Q8WTT0_OID00949	-0.453874	-2.22104	0.0271126	olink	0.0509053
olink_BIRC2_Q13490_OID00979	-1.4305	-2.1892	0.0293712	olink	0.054589
olink_EGLN1_Q9GZT9_OID00972	1.76271	2.18483	0.0296933	olink	0.0546356
olink_MCP-4_Q99616_OID00504	0.564106	2.17957	0.0300855	olink	0.0548093
GO_Ran mediated mitosis (M15)	1.11159	2.17106	0.0306731	GO	0.144442
GO_olfactory receptors (M228)	1.67647	2.16747	0.0309479	GO	0.144442
GO_leukocyte migration (M88.0)	1.73839	2.1638	0.0312308	GO	0.144442
GO_Hox cluster II (M17.1)	1.47493	2.11953	0.0348273	GO	0.149885
GO_cell adhesion (M51)	1.169	2.11933	0.0348447	GO	0.149885
GO_T cell activation (I) (M7.1)	-1.15276	-2.114	0.035301	GO	0.149885
olink_ARNT_P27540_OID01000	-0.430292	-2.04987	0.0412671	olink	0.0744426
GO_CD28 costimulation (M12)	-1.48791	-2.02772	0.0434307	GO	0.173054
GO_Hox cluster IV (M17.3)	1.45187	1.98584	0.0479176	GO	0.185234
GO_putative targets of PAX3 (M89.0)	1.61396	1.9687	0.0498643	GO	0.18632
GO_T cell surface signature (S0)	-1.29331	-1.96816	0.049927	GO	0.18632
GO_Membrane, ER proteins (M134)	1.49517	1.95927	0.0509628	GO	0.18632
GO_axon guidance (M110)	1.43818	1.9582	0.0510888	GO	0.18632
GO_receptors, cell migration (M109)	-1.72499	-1.94027	0.0532386	GO	0.18632
GO_intracellular transport (M147)	-2.11623	-1.92052	0.0556951	GO	0.187338
GO_putative targets of PAX3 (M89.1)	1.25898	1.91048	0.0569786	GO	0.189198
olink_TRAF2_Q12933_OID00963	1.35703	1.89634	0.0588982	olink	0.105216
GO_Memory B cell surface signature (S9)	1.23306	1.87656	0.0615034	GO	0.199117
GO_T cell activation (IV) (M52)	-1.65707	-1.85278	0.0648486	GO	0.207193
olink_LIF_P15018_OID00547	0.688574	1.8445	0.0661198	olink	0.116981
olink_PTH1R_Q03431_OID00978	0.453643	1.81898	0.0699357	olink	0.121408
olink_VEGFA_P15692_OID00472	0.904836	1.81586	0.0704131	olink	0.121408
olink_TNF_P01375_OID05548	0.526859	1.81464	0.0706015	olink	0.121408
olink_SIT1_Q9Y3P8_OID01013	0.615191	1.80073	0.0727736	olink	0.123985
olink_SLAMF1_Q13291_OID00502	0.448365	1.74461	0.0821006	olink	0.137591
olink_ITGA6_P23229_OID00959	0.832705	1.74373	0.0822557	olink	0.137591
GO_extracellular matrix (I) (M2.0)	0.967879	1.73032	0.0845527	GO	0.252739
olink_CCL23_P55773_OID00530	0.546445	1.72187	0.0861476	olink	0.142803
GO_B cell surface signature (S2)	1.3289	1.70819	0.0885863	GO	0.252739
GO_cell cycle and transcription (M4.0)	1.20195	1.70295	0.089564	GO	0.252739
GO_double positive thymocytes (M126)	-0.799944	-1.70182	0.0897759	GO	0.252739
GO_Hox cluster V (M96)	1.27763	1.66415	0.0970767	GO	0.263102
GO_transmembrane transport (I) (M87)	-0.899974	-1.66194	0.0975206	GO	0.263102
GO_signaling in T cells (I) (M35.0)	1.21641	1.62372	0.105437	GO	0.279574
GO_B cell development/activation (M58)	1.64859	1.61031	0.108332	GO	0.283415
olink_SH2D1A_O60880_OID01002	-1.20022	-1.55911	0.12005	olink	0.197225
GO_targets of FOSL1/2 (M0)	0.930718	1.55553	0.120823	GO	0.310336
GO_NK cell surface signature (S1)	1.32224	1.55471	0.121019	GO	0.310336
olink_LIF-R_P42702_OID00511	0.719757	1.55184	0.121779	olink	0.198295
olink_Flt3L_P49771_OID00533	-0.476602	-1.53256	0.126463	olink	0.204116
GO_enriched for ubiquitination (M138)	-1.2812	-1.52403	0.128506	GO	0.318414
GO_Naive B cell surface signature (S8)	1.31545	1.5217	0.129087	GO	0.318414
GO_complement activation (I) (M112.0)	0.794135	1.50822	0.132501	GO	0.320406
olink_KPNA1_P52294_OID01022	-0.258386	-1.48927	0.137491	olink	0.218039
olink_IL13_P35225_OID00525	-0.264325	-1.48513	0.138584	olink	0.218039
olink_Beta-NGF_P01138_OID00519	2.08513	1.4849	0.138644	olink	0.218039
olink_CDSN_Q15517_OID00960	-0.388929	-1.47197	0.142101	olink	0.220684
olink_IL-10RB_Q08334_OID00515	-0.628241	-1.46694	0.143465	olink	0.220684
olink_HSD11B1_P28845_OID00980	0.406059	1.46525	0.143924	olink	0.220684
olink_CNTNAP2_Q9UHC6_OID00943	0.751222	1.45761	0.146018	olink	0.222044
GO_extracellular matrix (III) (M2.2)	0.707468	1.45607	0.14637	GO	0.335486
GO_lymphocyte generic cluster (M60)	1.44455	1.42425	0.155364	GO	0.344641
olink_MMP-1_P03956_OID00510	0.241844	1.4238	0.155569	olink	0.234629
GO_complement activation (II) (M112.1)	0.790257	1.41566	0.157864	GO	0.344641
GO_BCR signaling (M54)	1.12717	1.41442	0.158226	GO	0.344641
GO_Hox cluster I (M17.0)	1.07413	1.40424	0.161234	GO	0.347996
GO_activated dendritic cells (M67)	0.300741	1.39648	0.163553	GO	0.348141
GO_Rho GTPase cycle (M4.14)	0.728559	1.39503	0.163989	GO	0.348141
olink_PLXNA4_Q9HCM2_OID00982	0.747274	1.37228	0.171025	olink	0.254238
olink_MASP1_P48740_OID01014	-0.707381	-1.37129	0.171335	olink	0.254238
olink_IL-22 RA1_Q8N6P7_OID00516	0.17979	1.36065	0.174671	olink	0.257116
GO_Hox cluster III (M17.2)	0.991289	1.3485	0.178468	GO	0.370228
Gene_GON4L	1.25091	1.32605	0.185783	Gene	0.185783
olink_CLEC4D_Q8WXI8_OID00988	0.375393	1.29553	0.196156	olink	0.28645
olink_PADI2_Q9Y2J8_OID01012	0.635091	1.26623	0.206438	olink	0.29694
olink_4E-BP1_Q13541_OID00536	0.240833	1.26397	0.207247	olink	0.29694
olink_IL10_P22301_OID00528	0.404091	1.26137	0.208181	olink	0.29694
GO_enriched in NK cells (II) (M61.0)	-0.708953	-1.26089	0.20828	GO	0.424761
GO_enriched in NK cells (III) (M157)	-0.670101	-1.25587	0.210095	GO	0.425113
GO_signaling in T cells (II) (M35.1)	0.719697	1.22763	0.220501	GO	0.439306
olink_FAM3B_P58499_OID01001	-0.413508	-1.22276	0.222403	olink	0.314785
GO_enriched in membrane proteins (M124)	-0.375864	-1.1902	0.234863	GO	0.457364
GO_mitochondrial cluster (M235)	1.99363	1.18439	0.237153	GO	0.458377
olink_IL-17A_Q16552_OID00485	-0.205304	-1.17841	0.239591	olink	0.336524
GO_golgi membrane (II) (M237)	-1.06518	-1.16856	0.243464	GO	0.463656
olink_FGF-5_P12034_OID00509	-1.07746	-1.16192	0.246212	olink	0.343205
GO_chemokines and receptors (M38)	-0.799587	-1.13569	0.256949	GO	0.477316
GO_recruitment of neutrophils (M132)	-0.34275	-1.12778	0.26027	GO	0.477316
GO_transmembrane transport (II) (M191)	-1.4532	-1.12109	0.263103	GO	0.477316
olink_CXCL12_P48061_OID01008	-0.722019	-1.11936	0.263904	olink	0.364742
olink_EN-RAGE_P80511_OID00541	0.183132	1.11229	0.266924	olink	0.364742
olink_IL-10RA_Q13651_OID00508	0.342774	1.10335	0.27078	olink	0.364742
olink_CST5_P28325_OID00491	0.287413	1.10034	0.272087	olink	0.364742
olink_FGF-21_Q9NSA1_OID00512	-0.122669	-1.10001	0.272232	olink	0.364742
olink_PRKCQ_Q04759_OID00989	-0.458004	-1.09697	0.273557	olink	0.364742
olink_ICA1_Q05084_OID01003	0.709889	1.09	0.276609	olink	0.366159
GO_enriched for SMAD2/3 signaling (M97)	0.87762	1.05962	0.290131	GO	0.500959
GO_enriched for cell migration (M122)	0.589214	1.04609	0.29632	GO	0.508258
olink_TGF-alpha_P01135_OID00503	0.339238	1.03393	0.30202	olink	0.396941
GO_lysosome (M209)	-0.431066	-1.0266	0.305397	GO	0.52038
olink_IL18_Q14116_OID00501	0.255345	1.02241	0.307429	olink	0.401184
olink_uPA_P00749_OID00481	0.433491	1.00932	0.313652	olink	0.406422
GO_enriched in neutrophils (II) (M163)	-0.387964	-1.00566	0.315352	GO	0.529792
GO_chromosome Y linked (M240)	0.124385	1.00333	0.316473	GO	0.529792
olink_IL4_P05112_OID00546	0.243257	0.99276	0.321646	olink	0.413866
olink_TNFRSF9_Q07011_OID00553	-0.312739	-0.982397	0.326715	olink	0.417469
GO_extracellular matrix (II) (M2.1)	0.668796	0.963446	0.336063	GO	0.544002
olink_IL-20RA_Q9UHF4_OID00489	-0.30916	-0.960468	0.337612	olink	0.428418
olink_CD5_P06127_OID00531	0.39872	0.927876	0.354235	olink	0.446434
GO_chemokine cluster (II) (M27.1)	-0.550599	-0.916027	0.360353	GO	0.567006
GO_suppression of MAPK signaling (M56)	-0.371509	-0.90453	0.366406	GO	0.567006
GO_nuclear pore complex (M106.0)	-1.11278	-0.903663	0.366865	GO	0.567006
GO_cell cell adhesion (M133.1)	0.480278	0.903336	0.367038	GO	0.567006
GO_lysosomal/endosomal proteins (M139)	-0.43697	-0.901921	0.367788	GO	0.567006
olink_IL5_P05113_OID00559	0.247697	0.897085	0.37041	olink	0.463643
GO_leukocyte differentiation (M160)	0.843181	0.882222	0.37833	GO	0.575387
GO_proteasome (M226)	0.460385	0.880051	0.379502	GO	0.575387
GO_enriched in monocytes (III) (M73)	-0.336569	-0.870925	0.384459	GO	0.575577
olink_NF2_P35240_OID00981	-0.321263	-0.849215	0.396455	olink	0.49193
olink_CCL28_Q9NRJ3_OID00539	0.356507	0.845796	0.398357	olink	0.49193
olink_IL2_P60568_OID00495	-0.405508	-0.840235	0.401462	olink	0.49246
GO_T cell activation (II) (M7.3)	-0.534087	-0.839377	0.401894	GO	0.597734
GO_spliceosome (M250)	0.426183	0.835847	0.403874	GO	0.597734
olink_CLEC4A_Q9UMR7_OID00951	-0.380594	-0.819437	0.413203	olink	0.503506
olink_IL-15RA_Q13261_OID00514	0.481582	0.792042	0.428977	olink	0.517198
olink_DNER_Q8NFT8_OID01213	0.331574	0.79018	0.430062	olink	0.517198
olink_FGF2_P09038_OID00954	0.410247	0.780275	0.435859	olink	0.520767
olink_CCL25_O15444_OID00551	0.196441	0.761805	0.446789	olink	0.530382
GO_metabolism of steroids (M225)	0.480447	0.740345	0.459642	GO	0.668805
olink_CD244_Q9BZW8_OID00477	-0.344684	-0.727478	0.467514	olink	0.551427
GO_platelet activation (I) (M32.0)	-0.508463	-0.72237	0.470603	GO	0.680928
GO_inflammatory response (M33)	-0.268368	-0.69605	0.486911	GO	0.689125
GO_golgi membrane (I) (M113)	0.307407	0.678216	0.498132	GO	0.698189
GO_cell division (M37.3)	0.583927	0.67731	0.498707	GO	0.698189
GO_cell cycle and growth arrest (M31)	-0.278067	-0.648395	0.517202	GO	0.720189
olink_IL-2RB_P14784_OID00492	-0.175501	-0.643841	0.520182	olink	0.60964
olink_CX3CL1_P78423_OID00552	0.162307	0.627406	0.530882	olink	0.617235
olink_CD8A_P01732_OID05124	0.162371	0.623605	0.533372	olink	0.617235
olink_NCR1_O76036_OID01007	0.225115	0.615662	0.538596	olink	0.619385
olink_ST1A1_P50225_OID00557	0.205147	0.591561	0.554601	olink	0.633829
GO_inositol phosphate metabolism (M129)	-0.585499	-0.569479	0.569437	GO	0.771535
GO_enriched in NK cells (I) (M7.2)	-0.252012	-0.565777	0.571948	GO	0.771535
GO_platelet activation (II) (M32.1)	-0.374057	-0.558509	0.576894	GO	0.773611
GO_DC surface signature (S5)	0.515541	0.547417	0.58448	GO	0.774729
GO_enriched in monocytes (IV) (M118.0)	-0.263537	-0.544793	0.586281	GO	0.774729
olink_NRTN_Q99748_OID00548	0.162525	0.538033	0.590963	olink	0.671217
GO_cell cycle, ATP binding (M144)	-0.445711	-0.499029	0.618107	GO	0.797915
olink_CLEC4G_Q6UXB4_OID00944	-0.202878	-0.498906	0.61822	olink	0.694848
olink_CLEC7A_Q9BXN2_OID01016	-0.175242	-0.497342	0.619321	olink	0.694848
GO_CD1 and other DC receptors (M50)	0.292449	0.481269	0.630659	GO	0.797915
GO_Monocyte surface signature (S4)	-0.243607	-0.480431	0.631254	GO	0.797915
olink_IL-24_Q13007_OID00524	0.0880997	0.473906	0.63592	olink	0.70728
olink_ITM2A_O43736_OID00968	-0.244266	-0.470862	0.638089	olink	0.70728
GO_B cell development (M9)	-0.302979	-0.454047	0.650108	GO	0.806936
GO_T cell surface, activation (M36)	-0.220631	-0.453825	0.650267	GO	0.806936
olink_TPSAB1_Q15661_OID00941	0.0887208	0.396377	0.692116	olink	0.762571
GO_KLF12 targets network (M32.3)	0.307226	0.38186	0.702823	GO	0.850617
olink_FXYD5_Q96DB9_OID00962	-0.180837	-0.368627	0.712672	olink	0.780545
GO_TLR and inflammatory signaling (M16)	0.123885	0.367206	0.713712	GO	0.859774
GO_cell adhesion, membrane (M133.0)	0.292792	0.356537	0.721677	GO	0.865344
olink_NFATC3_Q12968_OID00973	-0.0946919	-0.355523	0.722454	olink	0.786577
olink_TSLP_Q969D9_OID00497	0.0696015	0.349558	0.726922	olink	0.786786
GO_CCR1, 7 and cell signaling (M59)	0.2236	0.344669	0.730573	GO	0.865711
olink_NTF4_P34130_OID00966	0.098152	0.307213	0.7589	olink	0.816594
GO_endoplasmic reticulum (M37.2)	0.221726	0.299657	0.764636	GO	0.889501
olink_IL-1 alpha_P01583_OID00493	0.0447388	0.286599	0.774622	olink	0.826245
GO_enriched in dendritic cells (M168)	-0.161291	-0.284511	0.776206	GO	0.895368
olink_FCRL3_Q96P31_OID00984	0.150427	0.283688	0.776849	olink	0.826245
GO_TLR8-BAFF network (M25)	-0.122331	-0.282391	0.777829	GO	0.895368
GO_cell junction (GO) (M4.13)	-0.12527	-0.275619	0.783022	GO	0.897357
olink_DGKZ_Q13574_OID00948	0.215705	0.273652	0.784544	olink	0.829633
olink_SH2B3_Q9UQQ2_OID00983	-0.0732194	-0.267669	0.789143	olink	0.829727
GO_MHC-TLR7-TLR8 cluster (M146)	0.0481096	0.255354	0.798617	GO	0.89901
GO_cell junction (M162.1)	0.168477	0.248855	0.803635	GO	0.89901
GO_chemokine cluster (I) (M27.0)	-0.17251	-0.242227	0.808762	GO	0.89901
olink_IL-20_Q9NYY1_OID00537	0.0864285	0.23296	0.815955	olink	0.851994
olink_PRDX3_P30048_OID00953	0.0507921	0.228288	0.819582	olink	0.851994
GO_platelet activation (III) (M42)	0.137105	0.220143	0.825902	GO	0.910123
olink_GALNT3_Q14435_OID00961	0.071628	0.219747	0.826221	olink	0.854071
GO_enriched in monocytes (II) (M11.0)	-0.0990536	-0.21666	0.828613	GO	0.910123
GO_innate antiviral response (M150)	-0.0337765	-0.215776	0.829302	GO	0.910123
GO_cytoskeletal remodeling (M32.8)	-0.11035	-0.21007	0.833749	GO	0.911143
GO_CORO1A-DEF6 network (II) (M32.4)	-0.139254	-0.205527	0.837293	GO	0.911172
GO_cytokines - recepters cluster (M115)	0.183882	0.176461	0.860045	GO	0.919503
GO_CORO1A-DEF6 network (I) (M32.2)	-0.143957	-0.175818	0.86055	GO	0.919503
olink_ITGA11_Q9UKX5_OID01021	0.0427959	0.175036	0.861172	olink	0.885227
GO_translation initiation (M227)	-0.129422	-0.169046	0.865869	GO	0.919503
GO_Wnt signaling pathway (M206)	0.0957446	0.169008	0.865899	GO	0.919503
GO_RIG-1 like receptor signaling (M68)	0.0272899	0.140839	0.888087	GO	0.920161
GO_cell development (M175)	-0.0875696	-0.13659	0.891442	GO	0.920161
GO_MAPK, RAS signaling (M100)	-0.0910743	-0.136215	0.891739	GO	0.920161
olink_IL-17C_Q9P0M4_OID00483	0.0266439	0.13503	0.892681	olink	0.912518
GO_blood coagulation (M11.1)	-0.05911	-0.129374	0.897145	GO	0.920895
GO_antiviral IFN signature (M75)	-0.025327	-0.126317	0.899562	GO	0.920895
GO_type I interferon response (M127)	-0.0137157	-0.0964923	0.923191	GO	0.937672
olink_LY75_O60449_OID00974	0.0882216	0.0856953	0.931767	olink	0.947211
GO_enriched in neutrophils (I) (M37.1)	0.0238178	0.0785894	0.937409	GO	0.948394
GO_ATF targets network (M41.4)	0.036345	0.0731931	0.941699	GO	0.949027
olink_ARTN_Q5T4W7_OID00526	-0.0170519	-0.0708825	0.94354	olink	0.953908
olink_SPRY2_O43597_OID00998	0.00898257	0.0329071	0.973771	olink	0.977698
olink_CD6_P30203_OID00499	-0.00869406	-0.0279784	0.977698	olink	0.977698
GO_integrins and cell adhesion (M84)	0.000686947	0.00147414	0.998825	GO	0.998825
